# Identifying community nurses’ contributions to end-of-life care: an online survey study

**DOI:** 10.64898/2026.05.08.26352717

**Authors:** Ben Bowers, Melissa Fielding, Emily Ashwell Massey, Efthalia Massou, Nicola Zolnhofer, Zoe Jayne, Maria Betts, Emma Clifford, Theresa Bradley, Claire McDonell, Crystal Oldman, Stephanie Lawrence, Alison Leary, Andrew Carson-Stevens, Stephen Barclay, Joodi Mourhli

## Abstract

**Background:** Demand for community-based end-of-life care is rising globally, driven by ageing populations with increasingly complex needs. Community nurses have a central role in providing end-of-life care, yet the proportion of their time spent in supporting people in their final year of life remains unclear.

**Aims:** To investigate how much of community nurses’ daily work involves caring for people in their last year of life, and the extent to which end-of-life care visits are cancelled, deferred or undertaken to unsatisfactory standards.

**Design:** Anonymous online survey and multimethod analysis.

**Setting/participants:** United Kingdom survey of community nurses, circulated via professional networks, social media and snowball sampling, between 28 April and 27 June 2025.

**Results:** A total of 1,471 nurses responded. Most worked in community and district nursing services (78.6%, 1156/1471) or specialist palliative care services (11.8%, 174/1471). Community and district nurses spent 23.5% (median) of their last shift providing end-of-life care. Over one in ten respondents (11.6% (171/1471) reported deferring at least one end-of-life visit during their last shift. Specialist palliative nurses were twice as likely to defer visits compared to community and district nurses (OR=2.48, 95% CI: 1.63–3.72, *p*<0.001). Staff shortages, demand exceeding capacity, and other systematic barriers contributed to deferring visits.

**Conclusions:** Community nurses play a vital role in end-of-life care, yet some of this important patient care is left undone or deferred. Investment in core and specialist nursing services, with efforts to enable and sustain this workforce, is urgently needed to meet globally growing demand for community-based end-of-life care.

**What is already known about the topic?:**

- Demand for community end-of-life care is growing in many countries.
- Community nurses play a key role in end-of-life care, yet the volume and complexity of their daily work supporting people in the last year of life remains poorly understood.

**What this paper adds:**

- Nurses working in community and district nursing services spent a median of 23.5% of their last clinical shift providing end-of-life care.
- Half (52%) of respondents who provided end-of-life care during their last shift reported delivering one or more aspects of this care below their professional satisfaction, due to workload and capacity issues.
- Over one in ten (11.6%) of nurses reported having deferred or cancelled end-of-life care visits on their last shift, significantly more specialist palliative care nurses (24%) than community and district nurses (10.4%).

**Implications for practice, theory or policy:**

- Our findings reveal a notable proportion of deferred and cancelled end-of-life care visits and care not undertaken to nurses’ professional satisfaction.
- Sustained, intentional investment in core and specialist nursing services, together with improved system-wide integration, is needed to support this vital workforce.
- Further research is necessary to understand how community and district nurses and specialist palliative care nurses can most effectively prioritise end-of-life care within finite resources and competing demands.
