## Supplemental Document 3 for "Identifying community nurses’ contributions to end-of-life care: an online survey study"

### Sheet: Kruskal- EoLC Percent
Kruskal-Wallis (Percentage of shift spent on end-of-life care and service type)	Statistic	df	p.value
	224.828	6	9.71787e-46
Kruskal-Wallis (Percentage of shift spent on end-of-life care and pay band)	Statistic	df	p.value
	54.1595	3	1.03754e-11
Kruskal-Wallis (Percentage of shift spent on end-of-life care and years of experience)	Statistic	df	p.value
	24.8566	3	1.6544e-05

### Sheet: Kruskal-Injectable Med Patients
Kruskal-Wallis (Organisation Type)2	Statistic	df	p.value
	36.1302	6	2.60056e-06
Kruskal-Wallis (Pay Band)2	Statistic	df	p.value
	20.3641	3	0.000142662
Kruskal-Wallis (Years of experience)2	Statistic	df	p.value
	24.8566	3	0.002246
Kruskal-Wallis (Recent Shift)	Statistic	df	p.value
	72.9895	1	1.30338e-17

### Sheet: Dunn- EoLC Percent
Bonferroni ad-hocs for Service Types
Comparison	Z	P.unadj	P.adj
Care homes and social care - Community nursing	-0.272135	0.785518	1
Care homes and social care - General practice	0.760772	0.446793	1
Community nursing - General practice	1.44014	0.149827	1
Care homes and social care - Mixed teams	-0.543606	0.586712	1
Community nursing - Mixed teams	-0.51756	0.604765	1
General practice - Mixed teams	-1.4353	0.151202	1
Care homes and social care - Other	-0.469626	0.638622	1
Community nursing - Other	-0.398612	0.690179	1
General practice - Other	-1.34485	0.178674	1
Mixed teams - Other	0.077084	0.938557	1
Care homes and social care - Specialist Palliative Care	-5.87081	4.33669e-09	9.10706e-08
Community nursing - Specialist Palliative Care	-14.7656	2.44082e-49	5.12572e-48
General practice - Specialist Palliative Care	-7.58399	3.35079e-14	7.03666e-13
Mixed teams - Specialist Palliative Care	-6.30145	2.94883e-10	6.19255e-09
Other - Specialist Palliative Care	-6.26448	3.74069e-10	7.85546e-09
Care homes and social care - Virtual ward	-0.718024	0.472743	1
Community nursing - Virtual ward	-0.667044	0.504744	1
General practice - Virtual ward	-1.25159	0.21072	1
Mixed teams - Virtual ward	-0.392626	0.694596	1
Other - Virtual ward	-0.436203	0.66269	1
Specialist Palliative Care - Virtual ward	2.66606	0.00767457	0.161166
Bonferroni ad-hoc for Pay Bands
Comparison	Z	P.unadj	P.adj
Band 2–4 - Band 5	0.40448	0.68586	1
Band 2–4 - Band 6-7	-2.06306	0.0391072	0.234643
Band 5 - Band 6-7	-6.29355	3.10296e-10	1.86177e-09
Band 2–4 - Band 8+	-3.00053	0.00269513	0.0161708
Band 5 - Band 8+	-5.71299	1.11007e-08	6.66039e-08
Band 6-7 - Band 8+	-2.14239	0.0321625	0.192975
Bonferroni ad-hoc for years of experience
Comparison	Z	P.unadj	P.adj
0-3 years - 11-19 years	-4.38755	1.14637e-05	6.87822e-05
0-3 years - 20+	-3.76036	0.000169666	0.00101799
11-19 years - 20+	0.630246	0.528534	1
0-3 years - 4-10 years	-4.48778	7.19688e-06	4.31813e-05
11-19 years - 4-10 years	0.255018	0.798709	1
20+ - 4-10 years	-0.434357	0.664029	1

### Sheet: Dunn- Injectable Med Patients
Bonferroni ad-hocs for Service Types
Comparison	Z	P.unadj	P.adj
Care homes and social care - Community nursing	-1.48947	0.136365	1
Care homes and social care - General practice	1.61126	0.107123	1
Community nursing - General practice	4.08012	4.50118e-05	0.000945249
Care homes and social care - Mixed teams	0.178047	0.858686	1
Community nursing - Mixed teams	2.1296	0.0332046	0.697297
General practice - Mixed teams	-1.61192	0.10698	1
Care homes and social care - Other	1.07558	0.282114	1
Community nursing - Other	3.47023	0.000520009	0.0109202
General practice - Other	-0.628089	0.529945	1
Mixed teams - Other	1.01461	0.310294	1
Care homes and social care - Specialist Palliative Care	-0.51926	0.603579	1
Community nursing - Specialist Palliative Care	2.33701	0.0194387	0.408213
General practice - Specialist Palliative Care	-2.81342	0.00490177	0.102937
Mixed teams - Specialist Palliative Care	-0.884357	0.376503	1
Other - Specialist Palliative Care	-2.15165	0.0314252	0.65993
Care homes and social care - Virtual ward	-0.381401	0.702906	1
Community nursing - Virtual ward	0.412012	0.680331	1
General practice - Virtual ward	-1.47998	0.138878	1
Mixed teams - Virtual ward	-0.516695	0.605369	1
Other - Virtual ward	-1.11152	0.266344	1
Specialist Palliative Care - Virtual ward	-0.121307	0.903448	1
Bonferroni ad-hoc for Pay Bands
Comparison	Z	P.unadj	P.adj
Band 2–4 - Band 5	-3.81465	0.000136379	0.000818271
Band 2–4 - Band 6-7	-3.06281	0.00219272	0.0131563
Band 5 - Band 6-7	2.1575	0.0309665	0.185799
Band 2–4 - Band 8+	-1.71339	0.0866415	0.519849
Band 5 - Band 8+	2.93	0.00338967	0.020338
Band 6-7 - Band 8+	1.7674	0.0771608	0.462965
Bonferroni ad-hoc for Years of Experience
Comparison	Z	P.unadj	P.adj
0-3 years - 11-19 years	-0.100561	0.919899	1
0-3 years - 20+	-0.156882	0.875338	1
11-19 years - 20+	-0.0619308	0.950618	1
0-3 years - 4-10 years	-2.84795	0.00440017	0.026401
11-19 years - 4-10 years	-3.00566	0.00265009	0.0159005
20+ - 4-10 years	-2.89671	0.00377104	0.0226262

### Sheet: ChiSq
Chi-square (Visit cancellation and service type)	X2	df	p.value
	25.4882	1	4.45094e-07
Chi-square (Care below professional satisfaction and years of experience)	X2	df	p.value
	4.5654	3	0.2065
Chi-square (Care below professional satisfaction and pay band)	X2	df	p.value
	6.1711	3	0.1036
Chi-square (Care below professional satisfaction and service type*)	X2	df	p.value
	0.047435	1	0.8276
Chi-square (Visit cancellation and years of experience)	X2	df	p.value
	4.37842	3	0.223394
Chi-square (Visit cancellation and pay band)	X2	df	p.value
	18.483	3	0.000349648
*Service type was limited to specialist palliative care and community and district nursing to meet the assumptions of a X2 Test.

### Sheet: Fisher
Fisher's exact (Administration of injectable medication and service type)	p.value
	0.395382
Fisher's exact (Administration of injectable medication and recent shift)	p.value
	8.07076e-10
Fisher's exact (Administration of injectable medication and years of experience)	p.value
	0.178931
Fisher's exact (Administration of injectable medication and pay band)	p.value
	0.172882

### Sheet: Linear Regression
Percentage of shift spent on EoLC predicted by service type, pay band, and years of experience: 23% of the variance explained by the model
Term	estimate	std.error	statistic	p.value	conf.low	conf.high
(Intercept)- community nursing, band 6-7, 4-10 years of experience	31.5279	1.11277	28.3327	4.72286e-141	29.3451	33.7108
Service_typeCare homes and social care	-4.27946	4.54405	-0.941772	0.346465	-13.193	4.63412
Service_typeVirtual ward	0.635859	7.96549	0.0798267	0.936386	-14.9892	16.2609
Service_typeGeneral practice	-6.27995	4.09281	-1.53439	0.125152	-14.3084	1.74847
Service_typeOther	3.17945	3.76462	0.844562	0.398494	-4.20519	10.5641
Service_typeSpecialist Palliative Care	34.7713	1.88251	18.4707	1.29496e-68	31.0785	38.464
Service_typeMixed teams	-0.0153235	3.71592	-0.00412374	0.99671	-7.30444	7.27379
pay_bandBand 2–4	-3.98434	3.41548	-1.16655	0.243581	-10.6841	2.71544
pay_bandBand 5	-4.91899	1.43652	-3.42423	0.000633631	-7.73686	-2.10112
pay_bandBand 8+	3.49938	2.21895	1.57704	0.115003	-0.853296	7.85205
community_experience0-3 years	-4.96181	1.79251	-2.76809	0.00570999	-8.47798	-1.44565
community_experience11-19 years	-1.84281	1.55535	-1.18482	0.23628	-4.89377	1.20815
community_experience20+	-1.4703	1.60041	-0.918702	0.358404	-4.60965	1.66905
Frequency of injectable medication administration predicted by shift type, service type, pay band, and years of experience: 9% of the variance explained by the model
Term	estimate	std.error	statistic	p.value	conf.low	conf.high
(Intercept)- day shift, community nursing, band 6-7, 4-10 years of experience	0.922484	0.0575274	16.0356	2.03296e-53	0.809639	1.03533
Service_typeCare homes and social care	-0.313669	0.233682	-1.34229	0.179711	-0.772057	0.14472
Service_typeVirtual ward	0.0856569	0.409681	0.209082	0.834413	-0.71797	0.889284
Service_typeGeneral practice	-0.624273	0.210457	-2.96627	0.00306344	-1.0371	-0.211441
Service_typeOther	-0.561657	0.193637	-2.90057	0.0037807	-0.941494	-0.181821
Service_typeSpecialist Palliative Care	-0.0674311	0.0968057	-0.696561	0.486189	-0.257324	0.122462
Service_typeMixed teams	-0.210466	0.191078	-1.10146	0.270877	-0.585283	0.164352
pay_bandBand 2–4	-0.480759	0.175936	-2.73258	0.00636003	-0.825874	-0.135644
pay_bandBand 5	-0.0169594	0.0741542	-0.228704	0.819131	-0.16242	0.128501
pay_bandBand 8+	0.0301347	0.114102	0.264103	0.791738	-0.193687	0.253957
community_experience0-3 years	-0.201539	0.0923544	-2.18223	0.0292517	-0.3827	-0.0203769
community_experience11-19 years	-0.187161	0.0799943	-2.33968	0.0194346	-0.344077	-0.0302449
community_experience20+	-0.181918	0.0824097	-2.20748	0.0274361	-0.343572	-0.0202632
recent_shiftEvening/night	1.28178	0.11442	11.2025	5.32611e-28	1.05734	1.50623

### Sheet: Logistic Regressions
EoLC visits cancelled predicted by service type and pay band: 4.3% of the variance explained by the model
Term	estimate	std.error	statistic	p.value	conf.low	conf.high
(Intercept)- community nursing, band 6-7	0.150447	0.112693	-16.808	2.13324e-63	0.119924	0.186618
Service_typeCare homes and social care	0.637545	0.746135	-0.603283	0.54632	0.101188	2.20669
Service_typeVirtual ward	1.54938e-06	511.187	-0.0261698	0.979122		9.64651e+12
Service_typeGeneral practice	0.538471	0.744459	-0.831506	0.405688	0.085612	1.85233
Service_typeOther	0.675536	0.613972	-0.638871	0.522907	0.160095	1.93581
Service_typeSpecialist Palliative Care	2.45913	0.210521	4.2742	1.91824e-05	1.61646	3.69568
Service_typeMixed teams	0.4138	0.737566	-1.19633	0.231568	0.0663382	1.39563
pay_bandBand 2–4	0.247444	0.732181	-1.90741	0.0564671	0.0399217	0.821297
pay_bandBand 5	0.486286	0.217619	-3.31294	0.00092321	0.312641	0.735812
pay_bandBand 8+	0.688994	0.312263	-1.19298	0.232878	0.359799	1.23357
